# Machine Learning for Identifying Data-Driven Subphenotypes of Incident Post-Acute SARS-CoV-2 Infection Conditions with Large Scale Electronic Health Records: Findings from the RECOVER Initiative

**DOI:** 10.1101/2022.05.21.22275412

**Authors:** Hao Zhang, Chengxi Zang, Zhenxing Xu, Yongkang Zhang, Jie Xu, Jiang Bian, Dmitry Morozyuk, Dhruv Khullar, Yiye Zhang, Anna S. Nordvig, Edward J. Schenck, Elizabeth A. Shenkman, Russel L. Rothman, Jason P. Block, Kristin Lyman, Mark G. Weiner, Thomas W. Carton, Fei Wang, Rainu Kaushal

## Abstract

The post-acute sequelae of SARS-CoV-2 infection (PASC) refers to a broad spectrum of symptoms and signs that are persistent, exacerbated, or newly incident in the post-acute SARS-CoV-2 infection period of COVID-19 patients. Most studies have examined these conditions individually without providing concluding evidence on co-occurring conditions. To answer this question, this study leveraged electronic health records (EHRs) from two large clinical research networks from the national Patient-Centered Clinical Research Network (PCORnet) and investigated patients’ newly incident diagnoses that appeared within 30 to 180 days after a documented SARS-CoV-2 infection. Through machine learning, we identified four reproducible subphenotypes of PASC dominated by blood and circulatory system, respiratory, musculoskeletal and nervous system, and digestive system problems, respectively. We also demonstrated that these subphenotypes were associated with distinct patterns of patient demographics, underlying conditions present prior to SARS-CoV-2 infection, acute infection phase severity, and use of new medications in the post-acute period. Our study provides novel insights into the heterogeneity of PASC and can inform stratified decision-making in the treatment of COVID-19 patients with PASC conditions.
