## Supplemental Table 2 for "Machine Learning for Identifying Data-Driven Subphenotypes of Incident Post-Acute SARS-CoV-2 Infection Conditions with Large Scale Electronic Health Records: Findings from the RECOVER Initiative"

### Sheet: LOINC
LOINC	Name	Type	Long name	Short name
94309-2	SARS coronavirus 2 RNA	Molecular	SARS-CoV-2 (COVID-19) RNA [Presence] in Specimen by NAA with probe detection	SARS-CoV-2 RNA Spec Ql NAA+probe
94500-6	SARS coronavirus 2 RNA	Molecular	SARS-CoV-2 (COVID-19) RNA [Presence] in Respiratory specimen by NAA with probe detection	SARS-CoV-2 RNA Resp Ql NAA+probe
94306-8	SARS coronavirus 2 RNA panel	Molecular	SARS-CoV-2 (COVID-19) RNA panel - Specimen by NAA with probe detection	SARS-CoV-2 RNA Pnl Spec NAA+probe
94746-5	SARS coronavirus 2 RNA	Molecular	SARS-CoV-2 (COVID-19) RNA [Cycle Threshold #] in Specimen by NAA with probe detection	SARS-CoV-2 RNA Ct Spec Qn NAA+probe
94759-8	SARS coronavirus 2 RNA	Molecular	SARS-CoV-2 (COVID-19) RNA [Presence] in Nasopharynx by NAA with probe detection	SARS-CoV-2 RNA Nph Ql NAA+probe
94307-6	SARS coronavirus 2 N gene	Molecular	SARS-CoV-2 (COVID-19) N gene [Presence] in Specimen by Nucleic acid amplification using CDC primer-probe set N1	SARS-CoV-2 N gene Spec Ql NAA N1
94308-4	SARS coronavirus 2 N gene	Molecular	SARS-CoV-2 (COVID-19) N gene [Presence] in Specimen by Nucleic acid amplification using CDC primer-probe set N2	SARS-CoV-2 N gene Spec Ql NAA N2
94310-0	SARS-related coronavirus N gene	Molecular	SARS-related coronavirus N gene [Presence] in Specimen by Nucleic acid amplification using CDC primer-probe set N3	SARS-related CoV N Spec Ql NAA N3
94311-8	SARS coronavirus 2 N gene	Molecular	SARS-CoV-2 (COVID-19) N gene [Cycle Threshold #] in Specimen by Nucleic acid amplification using CDC primer-probe set N1	SARS-CoV-2 N gene Ct Spec Qn NAA N1
94312-6	SARS coronavirus 2 N gene	Molecular	SARS-CoV-2 (COVID-19) N gene [Cycle Threshold #] in Specimen by Nucleic acid amplification using CDC primer-probe set N2	SARS-CoV-2 N gene Ct Spec Qn NAA N2
94313-4	SARS-related coronavirus N gene	Molecular	SARS-related coronavirus N gene [Cycle Threshold #] in Specimen by Nucleic acid amplification using CDC primer-probe set N3	SARS-related CoV N Ct Spec Qn NAA N3
94314-2	SARS coronavirus 2 RdRp gene	Molecular	SARS-CoV-2 (COVID-19) RdRp gene [Presence] in Specimen by NAA with probe detection	SARS-CoV-2 RdRp Spec Ql NAA+probe
94315-9	SARS-related coronavirus E gene	Molecular	SARS-related coronavirus E gene [Presence] in Specimen by NAA with probe detection	SARS-rel CoV E gene Spec Ql NAA+probe
94316-7	SARS coronavirus 2 N gene	Molecular	SARS-CoV-2 (COVID-19) N gene [Presence] in Specimen by NAA with probe detection	SARS-CoV-2 N gene Spec Ql NAA+probe
94502-2	SARS-related coronavirus RNA	Molecular	SARS-related coronavirus RNA [Presence] in Respiratory specimen by NAA with probe detection	SARS-rel CoV RNA Resp Ql NAA+probe
94509-7	SARS-related coronavirus E gene	Molecular	SARS-related coronavirus E gene [Cycle Threshold #] in Specimen by NAA with probe detection	SARS-rel CoV E gene Ct Spec Qn NAA+probe
94510-5	SARS coronavirus 2 N gene	Molecular	SARS-CoV-2 (COVID-19) N gene [Cycle Threshold #] in Specimen by NAA with probe detection	SARS-CoV-2 N gene Ct Spec Qn NAA+probe
94511-3	SARS coronavirus 2 ORF1ab region	Molecular	SARS-CoV-2 (COVID-19) ORF1ab region [Cycle Threshold #] in Specimen by NAA with probe detection	SARS-CoV-2 ORF1ab Ct Spec Qn NAA+probe
94531-1	SARS coronavirus 2 RNA panel	Molecular	SARS-CoV-2 (COVID-19) RNA panel - Respiratory specimen by NAA with probe detection	SARS-CoV-2 RNA Pnl Resp NAA+probe
94532-9	SARS-related coronavirus+MERS coronavirus RNA	Molecular	SARS-related coronavirus+MERS coronavirus RNA [Presence] in Respiratory specimen by NAA with probe detection	SARS-rel CoV+MERS RNA Resp Ql NAA+probe
94533-7	SARS coronavirus 2 N gene	Molecular	SARS-CoV-2 (COVID-19) N gene [Presence] in Respiratory specimen by NAA with probe detection	SARS-CoV-2 N gene Resp Ql NAA+probe
94534-5	SARS coronavirus 2 RdRp gene	Molecular	SARS-CoV-2 (COVID-19) RdRp gene [Presence] in Respiratory specimen by NAA with probe detection	SARS-CoV-2 RdRp Resp Ql NAA+probe
94559-2	SARS coronavirus 2 ORF1ab region	Molecular	SARS-CoV-2 (COVID-19) ORF1ab region [Presence] in Respiratory specimen by NAA with probe detection	SARS-CoV-2 ORF1ab Resp Ql NAA+probe
94565-9	SARS coronavirus 2 RNA	Molecular	SARS-CoV-2 (COVID-19) RNA [Presence] in Nasopharynx by NAA with non-probe detection	SARS-CoV-2 RNA Nph Ql NAA+non-probe
94639-2	SARS coronavirus 2 ORF1ab region	Molecular	SARS-CoV-2 (COVID-19) ORF1ab region [Presence] in Specimen by NAA with probe detection	SARS-CoV-2 ORF1ab Spec Ql NAA+probe
94640-0	SARS coronavirus 2 S gene	Molecular	SARS-CoV-2 (COVID-19) S gene [Presence] in Respiratory specimen by NAA with probe detection	SARS-CoV-2 S gene Resp Ql NAA+probe
94641-8	SARS coronavirus 2 S gene	Molecular	SARS-CoV-2 (COVID-19) S gene [Presence] in Specimen by NAA with probe detection	SARS-CoV-2 S gene Spec Ql NAA+probe
94642-6	SARS coronavirus 2 S gene	Molecular	SARS-CoV-2 (COVID-19) S gene [Cycle Threshold #] in Respiratory specimen by NAA with probe detection	SARS-CoV-2 S gene Ct Resp Qn NAA+probe
94643-4	SARS coronavirus 2 S gene	Molecular	SARS-CoV-2 (COVID-19) S gene [Cycle Threshold #] in Specimen by NAA with probe detection	SARS-CoV-2 S gene Ct Spec Qn NAA+probe
94644-2	SARS coronavirus 2 ORF1ab region	Molecular	SARS-CoV-2 (COVID-19) ORF1ab region [Cycle Threshold #] in Respiratory specimen by NAA with probe detection	SARS-CoV-2 ORF1ab Ct Resp Qn NAA+probe
94645-9	SARS coronavirus 2 RdRp gene	Molecular	SARS-CoV-2 (COVID-19) RdRp gene [Cycle Threshold #] in Specimen by NAA with probe detection	SARS-CoV-2 RdRp Ct Spec Qn NAA+probe
94646-7	SARS coronavirus 2 RdRp gene	Molecular	SARS-CoV-2 (COVID-19) RdRp gene [Cycle Threshold #] in Respiratory specimen by NAA with probe detection	SARS-CoV-2 RdRp Ct Resp Qn NAA+probe
94647-5	SARS-related coronavirus RNA	Molecular	SARS-related coronavirus RNA [Presence] in Specimen by NAA with probe detection	SARSr-CoV RNA Spec Ql NAA+probe
94745-7	SARS coronavirus 2 RNA	Molecular	SARS-CoV-2 (COVID-19) RNA [Cycle Threshold #] in Respiratory specimen by NAA with probe detection	SARS-CoV-2 RNA Ct Resp Qn NAA+probe
94756-4	SARS coronavirus 2 N gene	Molecular	SARS-CoV-2 (COVID-19) N gene [Presence] in Respiratory specimen by Nucleic acid amplification using CDC primer-probe set N1	SARS-CoV-2 N gene Resp Ql NAA N1
94757-2	SARS coronavirus 2 N gene	Molecular	SARS-CoV-2 (COVID-19) N gene [Presence] in Respiratory specimen by Nucleic acid amplification using CDC primer-probe set N2	SARS-CoV-2 N gene Resp Ql NAA N2
94758-0	SARS-related coronavirus E gene	Molecular	SARS-related coronavirus E gene [Presence] in Respiratory specimen by NAA with probe detection	SARS-rel CoV E gene Resp Ql NAA+probe
94760-6	SARS coronavirus 2 N gene	Molecular	SARS-CoV-2 (COVID-19) N gene [Presence] in Nasopharynx by NAA with probe detection	SARS-CoV-2 N gene Nph Ql NAA+probe
94764-8	SARS coronavirus 2 whole genome	Molecular	SARS-CoV-2 (COVID-19) whole genome [Nucleotide sequence] in Isolate or Specimen by Sequencing	SARS-CoV-2 genome Islt/Spm-Seq
94819-0	SARS coronavirus 2 RNA	Molecular	SARS-CoV-2 (COVID-19) RNA [Log #/volume] (viral load) in Specimen by NAA with probe detection	SARS-CoV-2 RNA Spec NAA+probe-Log#
94822-4	SARS coronavirus 2 RNA	Molecular	SARS-CoV-2 (COVID-19) RNA [Presence] in Saliva (oral fluid) by Sequencing	SARS-CoV-2 RNA Sal Ql Seq
94845-5	SARS coronavirus 2 RNA	Molecular	SARS-CoV-2 (COVID-19) RNA [Presence] in Saliva (oral fluid) by NAA with probe detection	SARS-CoV-2 RNA Sal Ql NAA+probe
95380-2	Influenza virus A & Influenza virus B & SARS coronavirus 2 & SARS-related coronavirus RNA panel	Molecular	Influenza virus A and B and SARS-CoV-2 (COVID-19) and SARS-related CoV RNA panel - Respiratory specimen by NAA with probe detection	FluAB+SARS-CoV-2+SARSr-CoV Resp NAA+prb
95406-5	SARS coronavirus 2 RNA	Molecular	SARS-CoV-2 (COVID-19) RNA [Presence] in Nose by NAA with probe detection	SARS-CoV-2 RNA Nose Ql NAA+probe
95409-9	SARS coronavirus 2 N gene	Molecular	SARS-CoV-2 (COVID-19) N gene [Presence] in Nose by NAA with probe detection	SARS-CoV-2 N gene Nose Ql NAA+probe
95422-2	Influenza virus A & Influenza virus B & SARS coronavirus 2 RNA panel	Molecular	Influenza virus A and B and SARS-CoV-2 (COVID-19) RNA panel - Respiratory specimen by NAA with probe detection	FLUABV + SARS-CoV-2 Pnl Resp NAA+prb
95423-0	Influenza virus A & Influenza virus B & SARS coronavirus 2 identified	Molecular	Influenza virus A and B and SARS-CoV-2 (COVID-19) identified in Respiratory specimen by NAA with probe detection	FLUABV + SARS-CoV-2 Resp NAA+probe
95424-8	SARS coronavirus 2 RNA	Molecular	SARS-CoV-2 (COVID-19) RNA [Presence] in Respiratory specimen by Sequencing	SARS-CoV-2 RNA Resp Ql Seq
95425-5	SARS coronavirus 2 N gene	Molecular	SARS-CoV-2 (COVID-19) N gene [Presence] in Saliva (oral fluid) by NAA with probe detection	SARS-CoV-2 N gene Sal Ql NAA+probe
95521-1	SARS coronavirus 2 N gene	Molecular	SARS-CoV-2 (COVID-19) N gene [#/volume] (viral load) in Respiratory specimen by NAA with probe detection	SARS-CoV-2 N gene # Resp NAA+probe
95522-9	SARS coronavirus 2 N gene	Molecular	SARS-CoV-2 (COVID-19) N gene [Log #/volume] (viral load) in Respiratory specimen by NAA with probe detection	SARS-CoV-2 N gene Resp NAA+probe-Log#
95608-6	SARS coronavirus 2 RNA	Molecular	SARS-CoV-2 (COVID-19) RNA [Presence] in Respiratory specimen by NAA with non-probe detection	SARS-CoV-2 RNA Resp Ql NAA+non-probe
95609-4	SARS coronavirus 2 S gene	Molecular	SARS-CoV-2 (COVID-19) S gene [Presence] in Respiratory specimen by Sequencing	SARS-CoV-2 S gene Resp Ql Seq
95823-1	SARS-related coronavirus E gene	Molecular	SARS-related coronavirus E gene [Presence] in Saliva (oral fluid) by NAA with probe detection	SARS-rel CoV E gene Sal Ql NAA+probe
95824-9	SARS coronavirus 2 ORF1ab region	Molecular	SARS-CoV-2 (COVID-19) ORF1ab region [Presence] in Saliva (oral fluid) by NAA with probe detection	SARS-CoV-2 ORF1ab Sal Ql NAA+probe
95826-4	SARS coronavirus 2 RNA panel	Molecular	SARS-CoV-2 (COVID-19) RNA panel - Saliva (oral fluid) by NAA with probe detection	SARS-CoV-2 RNA Pnl Sal NAA+probe
95941-1	Influenza virus A & Influenza virus B & SARS coronavirus 2 & Respiratory syncytial virus RNA panel	Molecular	Influenza virus A and B and SARS-CoV-2 (COVID-19) and Respiratory syncytial virus RNA panel - Respiratory specimen by NAA with probe detection	FLUABV+SARS-CoV-2+RSV Pnl Resp NAA+probe
95970-0	SARS coronavirus 2 specific TCRB gene rearrangements	Molecular	SARS-CoV-2 (COVID-19) specific TCRB gene rearrangements [Presence] in Blood by Sequencing	SARS-CoV-2 TCRB Bld Ql Seq
96091-4	SARS coronavirus 2 RdRp gene	Molecular	SARS-CoV-2 (COVID-19) RdRp gene [Presence] in Saliva (oral fluid) by NAA with probe detection	SARS-CoV-2 RdRp Sal Ql NAA+probe
96094-8	SARS coronavirus 2 & SARS-related coronavirus RNA panel	Molecular	SARS-CoV-2 (COVID-19) and SARS-related CoV RNA panel - Respiratory specimen by NAA with probe detection	SARS-CoV-2+SARSr-CoV pnl Resp NAA+probe
96120-1	SARS coronavirus 2 RdRp gene	Molecular	SARS-CoV-2 (COVID-19) RdRp gene [Presence] in Lower respiratory specimen by NAA with probe detection	SARS-CoV-2 RdRp Lower resp Ql NAA+probe
96121-9	SARS-related coronavirus E gene	Molecular	SARS-related coronavirus E gene [Presence] in Lower respiratory specimen by NAA with probe detection	SARS-rel CoV E gene Low resp Ql NAA+prb
96122-7	SARS-related coronavirus E gene	Molecular	SARS-related coronavirus E gene [Presence] in Upper respiratory specimen by NAA with probe detection	SARS-rel CoV E gene Upper resp Ql NAA+prb
96123-5	SARS coronavirus 2 RdRp gene	Molecular	SARS-CoV-2 (COVID-19) RdRp gene [Presence] in Upper respiratory specimen by NAA with probe detection	SARS-CoV-2 RdRp Upper resp Ql NAA+probe
96448-6	SARS coronavirus 2 N gene	Molecular	SARS-CoV-2 (COVID-19) N gene [Presence] in Saliva (oral fluid) by Nucleic acid amplification using CDC primer-probe set N1	SARS-CoV-2 N gene Sal Ql NAA N1
96741-4	SARS coronavirus 2 variant	Molecular	SARS-CoV-2 (COVID-19) variant [Type] in Specimen by Sequencing	SARS-CoV-2 variant Spec Seq
96751-3	SARS coronavirus 2 S gene mutation detected	Molecular	SARS-CoV-2 (COVID-19) S gene mutation detected [Identifier] in Specimen by Molecular genetics method	SARS-CoV-2 S gene mut Spec
96752-1	SARS coronavirus 2 S gene mutation	Molecular	SARS-CoV-2 (COVID-19) S gene mutation [Presence] in Specimen by Molecular genetics method	SARS-CoV-2 S gene mut Spec Ql
96755-4	SARS coronavirus 2 variant interpretation	Molecular	SARS-CoV-2 (COVID-19) variant interpretation in Specimen Narrative	SARS-CoV-2 variant Imp Spec
96763-8	SARS coronavirus 2 E gene	Molecular	SARS-CoV-2 (COVID-19) E gene [Presence] in Respiratory specimen by NAA with probe detection	SARS-CoV-2 E gene Resp Ql NAA+probe
96764-6	SARS coronavirus 2 E gene	Molecular	SARS-CoV-2 (COVID-19) E gene [Cycle Threshold #] in Respiratory specimen by NAA with probe detection	SARS-CoV-2 E gene Ct Resp Qn NAA+probe
96765-3	SARS coronavirus 2 S gene	Molecular	SARS-CoV-2 (COVID-19) S gene [Presence] in Saliva (oral fluid) by NAA with probe detection	SARS-CoV-2 S gene Sal Ql NAA+probe
96766-1	GISAID sequence accession number	Molecular	GISAID sequence accession number	GISAID seq accession ID
96797-6	SARS coronavirus 2 RNA	Molecular	SARS-CoV-2 (COVID-19) RNA [Presence] in Oropharyngeal wash by NAA with probe detection	SARS-CoV-2 RNA OPA wash Ql NAA+probe
96829-7	SARS coronavirus 2 RNA	Molecular	SARS-CoV-2 (COVID-19) RNA [Presence] in Specimen from Donor by NAA with probe detection	SARS-CoV-2 RNA Spec Donr Ql NAA+probe
96894-1	SARS coronavirus 2 sequencing & identification panel	Molecular	SARS-CoV-2 (COVID-19) sequencing and identification panel - Specimen by Molecular genetics method	SARS-CoV-2 Seq and ID Pnl Spec
96895-8	SARS coronavirus 2 lineage	Molecular	SARS-CoV-2 (COVID-19) lineage [Identifier] in Specimen by Molecular genetics method	SARS-CoV-2 lineage Spec
96896-6	SARS coronavirus 2 clade	Molecular	SARS-CoV-2 (COVID-19) clade [Type] in Specimen by Molecular genetics method	SARS-CoV-2 clade Spec
96897-4	SARS coronavirus 2 RNA panel	Molecular	SARS-CoV-2 (COVID-19) RNA panel - Oropharyngeal wash by NAA with probe detection	SARS-CoV-2 RNA Pnl OPA wash NAA+probe
96898-2	SARS coronavirus 2 N gene	Molecular	SARS-CoV-2 (COVID-19) N gene [Cycle Threshold #] in Oropharyngeal wash by NAA with probe detection	SARS-CoV-2 N gene Ct OPA wash Qn NAA+prb
96899-0	SARS coronavirus 2 ORF1ab region	Molecular	SARS-CoV-2 (COVID-19) ORF1ab region [Cycle Threshold #] in Oropharyngeal wash by NAA with probe detection	SARS-CoV-2 ORF1ab Ct OPA wash Qn NAA+prb
96900-6	SARS coronavirus 2 S gene	Molecular	SARS-CoV-2 (COVID-19) S gene [Cycle Threshold #] in Oropharyngeal wash by NAA with probe detection	SARS-CoV-2 S gene Ct OPA wash Qn NAA+prb
96957-6	SARS coronavirus 2 M gene	Molecular	SARS-CoV-2 (COVID-19) M gene [Presence] in Upper respiratory specimen by NAA with probe detection	SARS-CoV-2 M gene Upper resp Ql NAA+prb
96958-4	SARS coronavirus 2 N gene	Molecular	SARS-CoV-2 (COVID-19) N gene [Presence] in Saliva (oral fluid) by Nucleic acid amplification using CDC primer-probe set N2	SARS-CoV-2 N gene Sal Ql NAA N2
96986-5	SARS coronavirus 2 N gene	Molecular	SARS-CoV-2 (COVID-19) N gene [Presence] in Nose by NAA with non-probe detection	SARS-CoV-2 N gene Nose Ql NAA+non-probe
97098-8	SARS coronavirus 2 Nsp2 gene	Molecular	SARS-CoV-2 (COVID-19) Nsp2 gene [Presence] in Upper respiratory specimen by NAA with probe detection	SARS-CoV-2 Nsp2 Upper resp Ql NAA+probe
97104-4	SARS coronavirus 2 ORF1ab region	Molecular	SARS-CoV-2 (COVID-19) ORF1ab region [Units/volume] (viral load) in Upper respiratory specimen by NAA with probe detection	SARS-CoV-2 ORF1ab U resp NAA+probe-aCnc
98080-5	SARS coronavirus 2 & SARS-related coronavirus RNA panel	Molecular	SARS-CoV-2 (COVID-19) and SARS-related CoV RNA panel - Saliva (oral fluid) by NAA with probe detection	SARS-CoV-2+SARSr-CoV RNA pnl Sal NAA+prb
98131-6	SARS coronavirus 2 ORF1b region	Molecular	SARS-CoV-2 (COVID-19) ORF1b region [Presence] in Respiratory specimen by NAA with probe detection	SARS-CoV-2 ORF1b Resp Ql NAA+probe
98132-4	SARS coronavirus 2 ORF1a region	Molecular	SARS-CoV-2 (COVID-19) ORF1a region [Presence] in Respiratory specimen by NAA with probe detection	SARS-CoV-2 ORF1a Resp Ql NAA+probe
98493-0	SARS coronavirus 2 ORF1b region	Molecular	SARS-CoV-2 (COVID-19) ORF1b region [Presence] in Saliva (oral fluid) by NAA with probe detection	SARS-CoV-2 ORF1b Sal Ql NAA+probe
98494-8	SARS coronavirus 2 ORF1a region	Molecular	SARS-CoV-2 (COVID-19) ORF1a region [Presence] in Saliva (oral fluid) by NAA with probe detection	SARS-CoV-2 ORF1a Sal Ql NAA+probe
99314-7	SARS coronavirus 2 RdRp gene mutation detected	Molecular	SARS-CoV-2 (COVID-19) RdRp gene mutation detected [Identifier] in Specimen by Molecular genetics method	SARS-CoV-2 RdRp mut Spec
94558-4	SARS coronavirus 2 Ag	Antigen	SARS-CoV-2 (COVID-19) Ag [Presence] in Respiratory specimen by Rapid immunoassay	SARS-CoV-2 Ag Resp Ql IA.rapid
94763-0	SARS coronavirus 2	Antigen	SARS-CoV-2 (COVID-19) [Presence] in Specimen by Organism specific culture	SARS-CoV-2 Spec Ql Cult
95209-3	SARS coronavirus+SARS coronavirus 2 Ag	Antigen	SARS-CoV+SARS-CoV-2 (COVID-19) Ag [Presence] in Respiratory specimen by Rapid immunoassay	SARS-CoV+SARS-CoV-2 Ag Resp Ql IA.rapid
95942-9	Influenza virus A & Influenza virus B & SARS coronavirus+SARS coronavirus 2 Ag panel	Antigen	Influenza virus A and B and SARS-CoV+SARS-CoV-2 (COVID-19) Ag panel - Upper respiratory specimen by Rapid immunoassay	FLUABV+SARS-CoV Ag Pnl Up resp IA.rapid
96119-3	SARS coronavirus 2 Ag	Antigen	SARS-CoV-2 (COVID-19) Ag [Presence] in Upper respiratory specimen by Immunoassay	SARS-CoV-2 Ag Upper resp Ql IA
97097-0	SARS coronavirus 2 Ag	Antigen	SARS-CoV-2 (COVID-19) Ag [Presence] in Upper respiratory specimen by Rapid immunoassay	SARS-CoV-2 Ag Upper resp Ql IA.rapid
97099-6	Influenza virus A & Influenza virus B & SARS coronavirus 2 Ag panel	Antigen	Influenza virus A and B and SARS-CoV-2 (COVID-19) Ag panel - Upper respiratory specimen by Rapid immunoassay	FLUABV+SARS-CoV2 Ag Pnl Up resp IA.rapid

### Sheet: ICD
ICD	Name	Notes
U071	COVID-19, virus identified	Strong positive, Code effective as of 4/1/2020
J1282	Pneumonia due to coronavirus disease 2019	Strong positive, Code effective as of 1/1/2021
B9729	Other coronavirus as the cause of diseases classified elsewhere	Strong positive prior to 4/1/2020; weak positive after 4/1/2020
B342	Coronavirus infection, unspecified site	Weak positive. CDC 2/2/2020 guidance specifically says NOT to use this code; however, likely appears in EHR code “pick lists” for covid
J1281	Pneumonia due to SARS-associated coronavirus
B9721	SARS-associated coronavirus as the cause of diseases classified elsewhere	Strong positive prior to 4/1/2020; weak positive after 4/1/2020
U072	COVID-19, virus not identified
B972	Coronavirus as the cause of diseases classified to other chapters
U04	Severe acute respiratory syndrome [SARS]
U049	Severe acute respiratory syndrome [SARS], unspecified
